# Nothing but hot air? – On the molecular ballistic analysis of backspatter generated by and the hazard potential of blank guns

**DOI:** 10.1101/2020.12.21.20248446

**Authors:** Jan Euteneuer, Annica Gosch, Cornelius Courts

**Affiliations:** Institute of Forensic Medicine, University Medical Center Schleswig-Holstein, Kiel, Germany

**Keywords:** molecular ballistics, backspatter, ballistic model, blank cartridge guns, blank guns, wound channel

## Abstract

Blank cartridge guns are prevalent especially in countries with laws restricting access to conventional firearms and it is a common misconception that these weapons are harmless and only used as toys or for intimidation. However, although their harming potential is well documented by numerous reports of accidents, suicides, and homicides, a systematic molecular biological investigation of traces generated by shots from blank cartridges at biological targets has not been done so far.

Herein, we investigate the occurrence and analyzability of backspatter generated by shots of different types of blank cartridge guns firing different types of blank ammunition at ballistic gelatin model cubes doped with human blood and radiological contrast agent soaked into a spongious matrix and covered with three different variants of skin simulants.

All skin simulants were penetrated and backspatter was created in 100% of the shots in amounts sufficient for forensic STR typing that resulted in correct identification of the respective blood donor. Visible backspatter was documented on the muzzle and/or inside the barrel in all cases, and in 75% of cases also on the outer surfaces and on the shooter’s hand(s).Wound cavities were measured and ranged between 1 and 4.5 cm in depth.

Discussing our findings, we provide recommendations for finding, recovering and analyzing trace material from blank guns; and presenting a comprehensive overview of the pertinent literature on injuries inflicted by blank guns we emphasize the considerable hazard potential of these devices.
