## Supplementary material for "Nothing but hot air? – On the molecular ballistic analysis of backspatter generated by and the hazard potential of blank guns": Suppl. Table 2

### Sheet: Übersicht
Title	Year	Authors	Journal	doi	Reference Type	Content	Comment		Disclaimer:
Über eine tödliche Platzpatronenverletzung	1937	Gerlach, P.	Dtsch. Militärarzt	n.a.	Journal Article	Case Report	Article in German		We do not purport to have included every item of literature relevant to the matter, but we do believe to have covered a good part of it, thereby providing readers with a sound overview of the research and knowledge that is currently available on this topic. Articles were excluded if they were referenced in other papers, but could not be traced online anywhere and we thus could not confirm their a…
Über seltene Schädelverletzungen durch Platzpatronenschüsse	1939	Dählmann, H.	Dtsch. Militärarzt	n.a.	Journal Article	Case report	Article in German
Schreckschuß- und Gasrevolver als „gefährliches“ Werkzeug	1959	Naeve, W.; Schildt, H.	Kriminalistik	n.a.	Journal Article	Case report	Article in German
Schußverletzungen durch geschoßlose Patronen	1963	Wruhs, O.	Wien. med. Wschr	n.a.	Journal Article	Case report	Article in German
Schusswirkungen bei Verwednung von Übungsmunition (geschosslose Patronen)	1965	Schwär, T.	Deutsche Zeitschrift für gerichtliche Medizin	n.a.	Journal Article	Case report; Experimental Study	Article in German
Eye Injury Caused by Tear-Gas Weapons	1968	Levine, Robert A.; Stahl, Charles J	American Journal of Ophthalmology	10.1016/0002-9394(68)93863-4	Journal Article	Case report; Review
Blank cartridge wounds: clinical and experimental studies	1969	Shepard, Glenn H.	The Journal of Trauma	n.a.	Journal Article	Literature review; Experimental Study
Tödliche Schussverletzungen mit "unbedenklichen" Gas- und Schreckschussfaustfeuerwaffen	1974	Tausch, D.; Sattler, W.; Wehrfritz, K.; Wehrfritz, G.; Wagner, H. J.	Rechtsmedizin	n.a.	Journal Article	Case report	Article in German
Tödliche Verletzungen durch Schreckschusswaffen	1976	Zink, P.	Rechtsmedizin	n.a.	Journal Article	Case report; Experimental Study	Article in German
Abdominal injuries due to blank cartridges	1977	Berlatzky, Y.; Katz, S.; Ayalon, A.; Abu-Dallo, K.	Inury: the British Journal of Accident Surgery	10.1016/0020-1383(77)90060-2	Journal Article	Case report
Über die Gefährlichkeit des absoluten Nahschusses aus Gaspistolen	1981	Geertinger P, Voigt J	Archiv fur Kriminologie	n.a.	Journal Article	Case Reports	Article in German
Verletzungen und Todesfälle durch Gas-/Schreckschusswaffen	1989	Maxeiner, H.; Schneider, V.	Archiv fur Kriminologie	n.a.	Journal Article	Case report	Article in German
Suicides by starter's pistols and air guns	1990	Jacob, B.; Huckenbeck, W.; Daldrup, T.; Haarhoff, K.; Bonte, W.	The American journal of forensic medicine and pathology	10.1097/00000433-199012000-00003	Journal Article	Case Report
Characterization of Smokeless Powder Flakes from Fired Cartridge Cases and from Discharge Patterns on Clothing	1992	Andrasko, Jan	Journal of Forensic Sciences	10.1520/JFS13289J	Journal Article	Experimental Study
Unusual findings in a case of suicide with a gas weapon	1994	Rothschild, M. A.; Maxeiner, H.	Dtsch. Z. ges. gerichtl. Med.	10.1007/BF01225420	Journal Article	Case Report
Death cases due to gas weapons	1995	Rothschild M.A., Schneider V.	Acta Medicinæ Legalis	10.1007/978-3-642-79523-7_93	Journal Article	Case Report
Schreckschusswaffen--eine unterschätzte Waffengattung. Gefährlichkeit, Wirkungsweise und strafrechtliche Einordnung	1996	Rothschild, M. A.; Krause, D. M.	Archiv fur Kriminologie	n.a.	Journal Article	Experimental Study; Review	Article in German
Is the exploding powder gas of the propellant from blank cartridges sterile?	1996	Rotschild, M. A.; Liensefeld, O.	Forensic science international	10.1016/0379-0738(96)02019-1	Journal Article	Experimental Study
Physikalische Grundlagen zur Messung von Gasdruck und Energiestrom bei Schreckschusswaffen	1996	Rothschild, M.A.; Kneubuehl, B.P.	Arch Kriminol	n.a.	Journal Article	Experimental Study	Article in German; no Legal Medicine
Zur Gefährlichkeit von Schreckschussgewehren und Salutwaffen	1997	Schöning, R.; Krause, D.; Lichtenberg, W.; Schmidt, U.; Effenberger, O.	Archiv fur Kriminologie	n.a.	Journal Article	Review	Article in German
Metal pins fired from unmodified blank cartridge guns and very small calibre weapons - technical and wound ballistic aspects	1998	Rabl, W.; Riepert, T.; Steinlechner, M.	International journal of legal medicine	10.1007/s004140050156	Journal Article	Case report
Thermische Verletzungen durch den Feuerstrahl von Schreckschußwaffen	1998	Rothschild, M. A.; Jungk, J.; Schneider, V.	Rechtsmedizin	10.1007/s001940050070	Journal Article	Experimental Study	Article in German
Fatal wounds to the thorax caused by gunshots from blank cartridges	1998	Rothschild, M. A.; Karger, B.; Strauch, H.; Joachim, H.	International journal of legal medicine	10.1007/s004140050118	Journal Article	Case report
Aufbau und Zusammensetzung von Knallkartuschenmunition	1998	Rothschild, M. A.; Tschan, F.	Rechtsmedizin	10.1007/s001940050037	Journal Article	Experimental Study	Article in German
Todesfälle durch umgebaute Schreckschußwaffen	1998	Rothschild, M. A.; Geserick, G.; Horn, W.; Schneider, V.	Rechtsmedizin	10.1007/s001940050034	Journal Article	Case report	Article in German
Fatal neck injuries caused by blank cartridges	1999	Rothschild, M. A.; Vendura, K.	Forensic science international	10.1016/S0379-0738(99)00020-1	Journal Article	Case report
Freiverkäufliche Schreckschußwaffen	1999	Rothschild, Markus A.	n.a.	n.a.	Monography	Review	Book in German
Das Verletzungspotential von Kartuschenmunition im Gelatinemodell	1999	Schyma, C.; Schyma, P.	Rechtsmedizin	10.1007/s001940050112	Journal Article	Experimental Study	Article in German
Gefährdung durch explodierende Feuerwerkskörper oder Schreckschusswaffen	2000	Just, T.; Pau, H. W.; Kaduk, W.; Hingst, V.	HNO	10.1007/s001060050692	Journal Article	Case report	Article in German
Noch einmal: Verletzungsgefahren durch Schreckschusswaffen	2001	Püschel, K.; Kulle, K. J.; Koops, E.	Archiv fur Kriminologie	n.a.	Journal Article	Case Report; Review	Article in German
Female suicides in Berlin with the use of firearms	2001	Schmelin, A.; Strauch, H.; Rothschild, M. A.	Forensic Science International	10.1016/s0379-0738(01)00594-1	Journal Article	Case report
Head Injury by Gunshots from Blank Cartridges	2002	Giese, A.; Koops, E.; Lohmann, F.; Westphal, M.; Püschel, K.	Surg Neurol	10.1016/S0090-3019(02)00643-2	Journal Article	Case report
Thermographische Untersuchung zur Wärmeausbreitung nach aufgesetztem Schreckschuss	2002	Just, T.; Pau, H. W.; Wild, W.	Otorhinolaryngol Nova	10.1159/000083115	Journal Article	Experimental Study	Article in German
Thermographische Untersuchung zur Wärmeausbreitung nach aufgesetztem Schreckschuss	2002	Just, T.; Pau, H. W.; Wild, W.	Otorhinolaryngol Nova	10.1159/000083115	Journal Article	Experimental Study	Article in German
Lethal head injury due to tear-gas cartridge gunshots	2003	Clarot, Franck; Vaz, Emmanuelle; Papin, Frédérique; Clin, Bénédicte; Vicomte, Catherine; Proust, Bernard	Forensic science international	1016/s0379-0738(03)00282-2	Journal Article	Case report; Literature Review
Blessures mortelles par armes à feu sans projectile : observation clinique et revue de la littérature	2003	Clin, B., Clarot, F., Vaz, E., Papin, F., Proust, B.	Journal de Medecine Legale Droit Medical	n.a.	Journal Article	Case Report; Review	Article in French
Unfälle mit Feuerwerkskörpern und Schreckschusspistolen	2004	Herrmann, A.; Wohlrab, J.; Marsch, W. C.	Der Unfallchirurg	10.1007/s00113-003-0712-8	Journal Article	Case report	Article in German
Air guns: Toys or weapons?	2006	Aslan, Sahin; Uzkeser, Mustafa; Katirci, Yavuz; Cakir, Zeynep; Bilir, Ozlem; Bilge, Fatih; Cakir, Murtaza	The American journal of forensic medicine and pathology	10.1097/01.paf.0000220919.45493.af	Journal Article	Case report
A Growing Danger Blank Cartilage Guns	2007	Arslan, Muhammet Mustafa; Karanfil, Ramazan; Akcan, Ramazan; Çekin, Necmi	The Bulletin of Legal Medicine	10.17986/blm.2007121628	Journal Article	Case Report	Article in Turkish
Using polychromatic X-radiography to examine realistic imitation firearms	2008	Austin, J. C.; Day, C. R.; Kearon, A. T.; Valussi, S.; Haycock, P. W.	Forensic science international	10.1016/j.forsciint.2008.08.007	Journal Article	Experimental Study	no legal medical aspect
Fatal cranial shot by blank cartridge gun	2009	Buyuk, Yalcin; Cagdir, Sadi; Avsar, Abdullah; Duman, Gokce U.; Melez, D. Oguzhan; Sahin, Feyzi	Journal of forensic and legal medicine	10.1016/j.jflm.2009.01.011	Journal Article	Case report
A case of suicide using a home-modified gun	2009	Di Nunno, Nunzio; Viola, Luigi; Colucci, Monica; Di Nunno, Cosimo; Costantinides, Fulvio	The American journal of forensic medicine and pathology	10.1097/PAF.0b013e3181873763	Journal Article	Case report
Modified blank ammunition injuries	2009	Ogunc, Gokhan I.; Ozer, M. Tahir; Coskun, Kagan; Uzar, Ali Ihsan	Forensic science international	10.1016/j.forsciint.2009.09.021	Journal Article	Experimental Study
Modification methods of blank pistols in Turkey in 2006	2009	Saribey, Aylin Yalçin; Tarimci, Celik	Journal of forensic sciences	10.1111/j.1556-4029.2009.01012.x	Journal Article	Case report	no legal medical aspect
Penetrating abdominal wound caused by a close distance blank cartridge pistol shot: a case report	2009	Teke, Zafer; Atalay, Ali Özgür; Tekin, Koray	Turkish Journal of Trauma & Emergency Surgery	n.a.	Journal Article	Case report
Fatalities caused by spherical bullets fired from blank cartridge guns in Istanbul, Turkey	2009	Uzün, Ibrahim; Büyük, Yalçin; Erkol, Zerrin; Ağritmiş, Hasan; Kir, Ziya	Journal of forensic sciences	10.1111/j.1556-4029.2009.01097.x	Journal Article	Case report
Three cases of death caused by shots from blank cartridge	2009	Zdravkovic, Miodrag; Milic, Miroslav; Stojanovic, Miroslav; Kostov, Milos	The American journal of forensic medicine and pathology	10.1097/PAF.0b013e3181c15d8c	Journal Article	Case report
Ballistic parameters of cal. 9 mm x 17 mm industrial blank cartridges (cattle cartridges)	2009	Frank, M.; Franke, E.; Philipp, K. P.; Bockholdt, B.; Ekkernkamp, A.	Forensic science international	10.1016/j.forsciint.2009.08.002	Journal Article	Experimental Study
Fatal injury by an unmodified blank pistol	2011	Demirci, Serafettin; Dogan, Kamil Hakan; Koc, Sermet	Journal of forensic and legal medicine	10.1016/j.jflm.2011.05.005	Journal Article	Case report; Literature Review
Blunt Criterion trauma model for head and chest injury risk assessment of cal. 380 R and cal. 22 long blank cartridge actuated gundog retrieval devices	2011	Frank, Matthias; Bockholdt, Britta; Peters, Dieter; Lange, Joern; Grossjohann, Rico; Ekkernkamp, Axel; Hinz, Peter	Forensic science international	10.1016/j.forsciint.2010.10.023	Journal Article	Experimental Study
Persistence of biological traces in gun barrels after fatal contact shots	2013	Schyma, Christian; Madea, Burkhard; Courts, Cornelius	Forensic science international. Genetics	10.1016/j.fsigen.2012.05.008	Journal Article	Case report
Are blank cartridge guns really harmless?	2014	Gülşen, Ismail; Ak, Hakan; Sosuncu, Enver; Bulut, Mehmet Deniz	Turkish journal of trauma & emergency surgery	10.5505/tjtes.2014.90868	Journal Article	Case Report
A Case of Accidental Child Death which Occurred with Blank Cartridge Gun	2014	Ozdes, Taskin; Erkol, Zerrin; Canturk, Nergis; Kocak, Ugur; Tekelioglu, Umit	Med-Science	10.5455/medscience.2013.02.8116	Journal Article	Case Report	Article in Turkish
Fatal contact shot to the chest caused by the gas jet from a muzzle-loading pistol discharging only black powder and no bullet	2015	Große Perdekamp, Markus; Glardon, Matthieu; Kneubuehl, Beat P.; Bielefeld, Lena; Nadjem, Hadi; Pollak, Stefan; Pircher, Rebecca	International journal of legal medicine	10.1007/s00414-014-1064-3	Journal Article	Case report; Experimental Study
Investigation of Blank Cartridge Gun Harming Potential in Target Range of 0-5 cm	2017	Kılıç, Serbülent; Cantürk, Gürol; Öğünç, Gökhan İbrahim	Bull Leg Med (The Bulletin of Legal Medicine)	10.17986/blm.2017331585	Journal Article	Experimental Study
Wound morphology in contact shots from blank cartridge handguns	2017	Pircher, Rebecca; Große Perdekamp, Markus; Thierauf-Emberger, Annette; Kramer, Lena; Pollak, Stefan; Geisenberger, Dorothee	International journal of legal medicine	10.1007/s00414-017-1650-2	Journal Article	Experimental Study
Example of suicidal gunshot wound to the head with a blank actuated projectile shot from Keseru-type revolver as an example of danger connected with use of firearms replicas that can be bought without license	2017	Trnka, Jakub; Golema, Wojciech P.	Arch Med Sadowej Kryminol	10.5114/amsik.2017.75058	Journal Article	Case report; Experimental Study
Evaluation of the backspatter generation and wound profiles of an anatomically correct skull model for molecular ballistics	2019	Euteneuer, Jan; Gosch, Annica; Cachée, Philipp; Courts, Cornelius	International journal of legal medicine	10.1007/s00414-019-02120-2	Journal Article	Experimental Study
Penetrating Lung Injury Caused by a Close-range Blank Cartridge	2019	Göknil Çalık, Saniye; Çalık, Mustafa; Şahsıvar, Mehmet Orkun; Dağlı, Mustafa; Esme, Hıdır	Istanbul Med J (Istanbul Medical Journal)	10.1378/chest.2278364	Journal Article	Case report
An Unplanned Complex Suicide by Multiple Blank Cartridge Gunshots and Cutting	2019	Kučerová, Štěpánka; Zátopková, Lenka; Vojtíšek, Tomáš; Ublová, Michaela; Hejna, Petr	Journal of forensic sciences	10.1111/1556-4029.13881	Journal Article	Case report

### Sheet: NoAccess
Link	Request?	Title	Year	Authors	Journal	doi
https://www.researchgate.net/publication/7627523_Suicidal_shot_in_the_mouth_with_an_unmodified_blank_cartridge_pistol	Researchgate reqeuest 2020-08-23	Suicidal shot in the mouth with an unmodified blank cartridge pistol	2005	Bungardt, N.; Dettmeyer, R.; Madea, B.	Archiv für Kriminologie	n.a.
https://www.sciencedirect.com/science/article/pii/S0379073804002725?via%3Dihub	Researchgate reqeuest 2020-08-24	Gunshot injuries as a topic of medicolegal research in the German-speaking countries from the beginning of the 20th century up to the present time	2004	Pollak, S.; Rothschild, M.A.	Forensic Science International	10.1016/j.forsciint.2004.04.054
https://www.researchgate.net/publication/12329965_Dangers_of_blank_firearms--risk_of_injury_and_expert_assessment		Dangers of blank firearms--risk of injury and expert assessment	2000	Schyma, P.; Schyma C.	Versicherungsmedizin / herausgegeben von Verband der Lebensversicherungs-Unternehmen e.V. und Verband der Privaten Krankenversicherung	n.a.
https://www.sciencedirect.com/science/article/abs/pii/S1355030607000093?via%3Dihub	n.a. on Researchgate	The criminal use of improvised and re-activated firearms in Great Britain and Northern Ireland	2007	Warlow, T.A.	Science and Justice	10.1016/j.scijus.2006.10.003
https://www.researchgate.net/publication/8990105_Planned_Complex_Suicide_by_Self-Poisoning_and_a_Manipulated_Blank_Revolver_Remarkable_Findings_Due_to_Multiple_Gunshot_Wounds_and_Self-Made_Wooden_Projectiles	Researchgate reqeuest 2020-08-23	Planned Complex Suicide by Self-Poisoning and a Manipulated Blank Revolver: Remarkable Findings Due to Multiple Gunshot Wounds and Self-Made Wooden Projectiles	2003	Padosch, S.A.; Schmidt, P.H.; Madea, B.	Journal of Forensic Sciences	10.1520/JFS2003075
https://pubmed.ncbi.nlm.nih.gov/9313062/		Blank fright guns as assault weapons. Forensic medicine and legal aspects	1997	Rotschild, M.A.; Krause, D.M.	Archiv für Kriminologie	n.a.
https://pubmed.ncbi.nlm.nih.gov/8687274/		Blank firearms--an underestimated weapon class. Dangerousness, mechanical effect and legal classification	1996	Rotschild, M.A.; Krause, D.M.	Archiv für Kriminologie	n.a.
https://pubmed.ncbi.nlm.nih.gov/9313063/		Dangerousness of blank fright guns and salute rifles	1997	Schöning, R.; Krause, D.; Lichtenberg W.; Schmidt, U.; Effenberger, O.	Archiv für Kriminologie	n.a.
https://pubmed.ncbi.nlm.nih.gov/11304923/		Once again: risk of injury caused by blank pistols	2001	Püschel, K.; Kulle, K.J.; Koops, E.	Archiv für Kriminologie	n.a.
https://pubmed.ncbi.nlm.nih.gov/13731584/		A severe thoracic injury caused by a blank cartridge	1960	Otterdoom, H.J.	Ned Milit Geneeskd Tijdschr	n.a.
	Eye injuries caused by tear gas and blank cartridges, 1960
https://pubmed.ncbi.nlm.nih.gov/13777538/		Gunshot wounds from .30 caliber blank cartridges	1961	Torp, R.P.	Mil Med
https://scholar.google.com/scholar_lookup?title=%C3%BCber%20seltene%20Sch%C3%A4delverletzungen%20durch%20Platzpatronensch%C3%BCsse&journal=Dtsch.%20Milit%C3%A4rarzt&volume=4&publication_year=1939&author=D%C3%A4hlmann%2CH.	Über seltene Schädelverletzungen durch Platzpatronenschüsse, Dählmann 939
		Über die Gefährlichkeit des absoluten Nahschusses aus Gaspistolen	1981	Geertinger, P.; Voigt J.	Archiv für Kriminologie	n.a.
		Verletzungen und Todesfälle durch Gas-/Schreckschusswaffen	1989	Maxeiner, H.; Schneider, V.	Archiv für Kriminologie	n.a.
		Tödliche Verletzungen durch projektillose Patronen	1986	Sattler, W.; Wagner, H.J.	Kriminalistik	n.a.
		Über zwei tödliche Verletzungen mit Gas- und Schreckschusswaffen	1978	Tausch, D.; Wagner, H.J.	Kriminalistik	n.a.
		Selbstmord mittels Schreckschussrevolver	1973	Greiner, H.	Archiv für Kriminologie	n.a.
		Die Gefährlichkeit von waffenscheinfreien Gas- und Alarmpistolen	1976	Zink, P.	Beitr Gerichtl Med	n.a.
		Tödliche Gaspistolenverletzung als „Arbeitsunfall“	1995	Rotschild, M.A.	Rechtsmedizin	n.a.

### Sheet: Pubmed Searches
2020-08-23	blank gun AND ballistics
2020-08-23	blank gun AND forensic

### Sheet: Diskussion
Sollen NoAcces-Quellen mit aufgeführt werden?	Article was not accessible to the authors of this table
